# Whole Exome and Transcriptome Sequencing of Stage-Matched, Outcome-Differentiated Cutaneous Squamous Cell Carcinoma Identifies Gene Expression Patterns Associated with Metastasis and Poor Outcomes

**DOI:** 10.1101/2024.02.05.24302298

**Authors:** Shams Nassir, Miranda Yousif, Xing Li, Kevin Severson, Alysia Hughes, Jacob Kechter, Angelina Hwang, Blake Boudreaux, Puneet Bhullar, Nan Zhang, Duke Butterfield, Tao Ma, Ewoma Ogbaudu, Collin M Costello, Steven Nelson, David J DiCaudo, Aleksandar Sekulic, Christian Baum, Mark Pittelkow, Aaron R Mangold

**Author notes:** – Corresponding Author. – Equal Contribution (Shams Nassir, Miranda Yousif, Aaron R Mangold).

## Abstract

Cutaneous squamous cell carcinoma (cSCC) is one of the most common cancers in humans and kills as many people annually as melanoma. The mutational and transcriptional landscape of cSCC has identified driver mutations associated with disease progression as well as key pathway activation in the progression of pre-cancerous lesions. The understanding of the transcriptional changes with respect to high-risk clinical/histopathological features and outcome is poor. Here, we examine stage-matched, outcome-differentiated cSCC and associated clinicopathologic risk factors using whole exome and transcriptome sequencing on matched samples. Exome analysis identified key driver mutations including *TP53*, *CDKN2A*, *NOTCH1*, *SHC4*, *MIIP*, *CNOT1*, *C17orf66*, *LPHN22*, and *TTC16* and pathway enrichment of driver mutations in replicative senescence, cellular response to UV, cell-cell adhesion, and cell cycle. Transcriptomic analysis identified pathway enrichment of immune signaling/inflammation, cell-cycle pathways, extracellular matrix function, and chromatin function. Our integrative analysis identified 183 critical genes in carcinogenesis and were used to develop a gene expression panel (GEP) model for cSCC. Three outcome-related gene clusters included those involved in keratinization, cell division, and metabolism. We found 16 genes were predictive of metastasis (Risk score ≥ 9 Met & Risk score < 9 NoMet). The Risk score has an AUC of 97.1% (95% CI: 93.5% - 100%), sensitivity 95.5%, specificity 85.7%, and overall accuracy of 90%. Eleven genes were chosen to generate the risk score for Overall Survival (OS). The Harrell’s C-statistic to predict OS is 80.8%. With each risk score increase, the risk of death increases by 2.47 (HR: 2.47, 95% CI: 1.64-3.74; p<0.001) after adjusting for age, immunosuppressant use, and metastasis status.
