## Supplemental Table 11 for "Whole Exome and Transcriptome Sequencing of Stage-Matched, Outcome-Differentiated Cutaneous Squamous Cell Carcinoma Identifies Gene Expression Patterns Associated with Metastasis and Poor Outcomes"

### Sheet: GFEA.cluster1
Category	Term	Count	%	PValue	Genes	List Total	Pop Hits	Pop Total	Fold Enrichment	Bonferroni	Benjamini	FDR
GOTERM_BP_DIRECT	GO:0019369~arachidonic acid metabolic process	6	23.0769	5.33807e-10	PLA2G2F, CYP4F2, PLA2G4B, ALOX15, ALOX12B, ALOX12	24	36	19453	135.09	9.18148e-08	9.18149e-08	8.43415e-08
GOTERM_BP_DIRECT	GO:0006690~icosanoid metabolic process	4	15.3846	4.09725e-07	CYP4F2, ALOX15, ALOX12B, CYP4F22	24	13	19453	249.397	7.04703e-05	3.52364e-05	3.23683e-05
GOTERM_BP_DIRECT	GO:0031424~keratinization	5	19.2308	3.70663e-06	CASP14, LCE6A, ABCA12, PPL, EVPL	24	91	19453	44.5353	0.000637339	0.000212514	0.000195216
GOTERM_BP_DIRECT	GO:0034440~lipid oxidation	3	11.5385	2.79805e-05	ALOX15, ALOX12B, ALOX12	24	7	19453	347.375	0.00480115	0.00120316	0.00110523
GOTERM_BP_DIRECT	GO:0051122~hepoxilin biosynthetic process	3	11.5385	4.78976e-05	ALOX15, ALOX12B, ALOX12	24	9	19453	270.181	0.00820474	0.00164768	0.00151356
GOTERM_BP_DIRECT	GO:0019372~lipoxygenase pathway	3	11.5385	7.30716e-05	ALOX15, ALOX12B, ALOX12	24	11	19453	221.057	0.0124901	0.00209472	0.00192422
GOTERM_BP_DIRECT	GO:0008544~epidermis development	4	15.3846	0.000138588	CERS3, CASP14, EVPL, ZNF750	24	86	19453	37.6996	0.0235568	0.00299064	0.00274721
GOTERM_BP_DIRECT	GO:0046475~glycerophospholipid catabolic process	3	11.5385	0.000139099	PLA2G4D, PLA2G4E, PLA2G4B	24	15	19453	162.108	0.0236428	0.00299064	0.00274721
GOTERM_BP_DIRECT	GO:0036148~phosphatidylglycerol acyl-chain remodeling	3	11.5385	0.000158856	PLA2G2F, PLA2G4D, PLA2G4B	24	16	19453	151.977	0.0269555	0.00303592	0.00278881
GOTERM_BP_DIRECT	GO:0043651~linoleic acid metabolic process	3	11.5385	0.000277	ALOX15, ALOX12B, ALOX12	24	21	19453	115.792	0.0465332	0.00476441	0.00437661
GOTERM_BP_DIRECT	GO:0036151~phosphatidylcholine acyl-chain remodeling	3	11.5385	0.00033324	PLA2G2F, PLA2G4B, PLB1	24	23	19453	105.723	0.0557146	0.00521066	0.00478654
GOTERM_BP_DIRECT	GO:0046513~ceramide biosynthetic process	3	11.5385	0.000690474	CERS3, ALOX12B, CYP4F22	24	33	19453	73.6856	0.112017	0.00954567	0.0087687
GOTERM_BP_DIRECT	GO:0001676~long-chain fatty acid metabolic process	3	11.5385	0.000733102	CYP4F2, ALOX15, CYP2E1	24	34	19453	71.5184	0.118508	0.00954567	0.0087687
GOTERM_BP_DIRECT	GO:0061436~establishment of skin barrier	3	11.5385	0.000776973	ALOX12B, ALOX12, ABCA12	24	35	19453	69.475	0.12514	0.00954567	0.0087687
GOTERM_BP_DIRECT	GO:0006629~lipid metabolic process	4	15.3846	0.00216587	HMGCS1, ALOX15, ALOX12, PLB1	24	221	19453	14.6704	0.311289	0.0248353	0.0228138
GOTERM_BP_DIRECT	GO:2001303~lipoxin A4 biosynthetic process	2	7.69231	0.003543	ALOX15, ALOX12	24	3	19453	540.361	0.456909	0.0380873	0.0349871
GOTERM_BP_DIRECT	GO:0042060~wound healing	3	11.5385	0.0059323	ALOX15, PPL, EVPL	24	98	19453	24.8125	0.640627	0.0600209	0.0551355
GOTERM_BP_DIRECT	GO:0036149~phosphatidylinositol acyl-chain remodeling	2	7.69231	0.0164316	PLA2G4D, PLA2G4E	24	14	19453	115.792	0.942139	0.157013	0.144233
GOTERM_BP_DIRECT	GO:0019395~fatty acid oxidation	2	7.69231	0.0187577	ALOX15, ALOX12	24	16	19453	101.318	0.961495	0.169807	0.155985
GOTERM_BP_DIRECT	GO:0016126~sterol biosynthetic process	2	7.69231	0.0222371	HMGCS1, HMGCR	24	19	19453	85.3202	0.979099	0.183593	0.168649
GOTERM_BP_DIRECT	GO:0042759~long-chain fatty acid biosynthetic process	2	7.69231	0.0245502	ALOX15, CYP2E1	24	21	19453	77.1944	0.986093	0.183593	0.168649
GOTERM_BP_DIRECT	GO:0045104~intermediate filament cytoskeleton organization	2	7.69231	0.0245502	PPL, EVPL	24	21	19453	77.1944	0.986093	0.183593	0.168649
GOTERM_BP_DIRECT	GO:0036152~phosphatidylethanolamine acyl-chain remodeling	2	7.69231	0.0245502	PLA2G2F, PLA2G4B	24	21	19453	77.1944	0.986093	0.183593	0.168649
GOTERM_BP_DIRECT	GO:0019373~epoxygenase P450 pathway	2	7.69231	0.0257047	CYP4F2, CYP2E1	24	22	19453	73.6856	0.988656	0.184217	0.169223
GOTERM_BP_DIRECT	GO:0070268~cornification	2	7.69231	0.0280099	CERS3, CASP14	24	24	19453	67.5451	0.992452	0.192708	0.177023
GOTERM_BP_DIRECT	GO:0006695~cholesterol biosynthetic process	2	7.69231	0.0440008	HMGCS1, HMGCR	24	38	19453	42.6601	0.999565	0.291082	0.26739
GOTERM_BP_DIRECT	GO:0008542~visual learning	2	7.69231	0.0575067	NDRG4, HMGCR	24	50	19453	32.4217	0.999962	0.366339	0.336521
GOTERM_BP_DIRECT	GO:0006644~phospholipid metabolic process	2	7.69231	0.064191	PLA2G2F, PLB1	24	56	19453	28.9479	0.999989	0.394316	0.362221
GOTERM_BP_DIRECT	GO:0030216~keratinocyte differentiation	2	7.69231	0.076328	CERS3, EVPL	24	67	19453	24.1953	0.999999	0.452704	0.415856

### Sheet: GFEA.cluster4
Category	Term	Count	%	PValue	Genes	List Total	Pop Hits	Pop Total	Fold Enrichment	Bonferroni	Benjamini	FDR
GOTERM_BP_DIRECT	GO:0051301~cell division	29	58	1.69993e-35	CDCA5, NCAPG, CDCA8, BUB1B, KIF11, SMC4, NCAPH, AURKB, AURKA, CDC20, CCNB2, CCNB1, PTTG1, NUF2, BUB1, UBE2C, CDC6, CDC25C, NDC80, CCNA2, ASPM, CENPE, TPX2, CENPF, PRC1, CDK1, BIRC5, KIF2C, MAD2L1	50	383	19453	29.4589	7.00372e-33	7.00372e-33	6.03476e-33
GOTERM_BP_DIRECT	GO:0007052~mitotic spindle organization	13	26	1.23358e-20	PLK1, CDCA8, TTK, KIF11, NDC80, AURKB, AURKA, CENPE, CCNB1, KIF4A, NUF2, BIRC5, DLGAP5	50	58	19453	87.2031	5.08234e-18	2.54117e-18	2.1896e-18
GOTERM_BP_DIRECT	GO:0007094~mitotic spindle assembly checkpoint	11	22	2.37742e-19	CDC20, CENPF, PLK1, NUF2, BIRC5, BUB1B, TTK, BUB1, NDC80, AURKB, MAD2L1	50	32	19453	133.739	9.79498e-17	3.26499e-17	2.81328e-17
GOTERM_BP_DIRECT	GO:0000278~mitotic cell cycle	13	26	2.86566e-15	CDCA5, PLK1, CDCA8, KIF11, CDC6, NDC80, AURKB, AURKA, CENPE, TPX2, CENPF, PBK, BIRC5	50	154	19453	32.8427	1.18927e-12	2.95163e-13	2.54327e-13
GOTERM_BP_DIRECT	GO:0000086~G2/M transition of mitotic cell cycle	10	20	1.82444e-14	CCNA2, CCNB1, MELK, PLK1, CHEK1, CDK1, BIRC5, FOXM1, CDC25C, AURKA	50	58	19453	67.0793	7.50155e-12	1.50334e-12	1.29535e-12
GOTERM_BP_DIRECT	GO:0007059~chromosome segregation	10	20	2.27272e-12	TOP2A, CENPE, CENPF, NUF2, HJURP, BIRC5, TTK, BUB1, NDC80, DLGAP5	50	97	19453	40.1093	9.36368e-10	1.5606e-10	1.34469e-10
GOTERM_BP_DIRECT	GO:0000281~mitotic cytokinesis	9	18	5.86482e-12	KIF4A, PLK1, NUSAP1, CDCA8, BIRC5, KIF23, KIF20A, AURKB, CEP55	50	68	19453	51.4932	2.41632e-09	3.45187e-10	2.9743e-10
GOTERM_BP_DIRECT	GO:0051256~mitotic spindle midzone assembly	6	12	3.75422e-11	PRC1, KIF4A, CDCA8, BIRC5, KIF23, AURKB	50	11	19453	212.215	1.54674e-08	1.93342e-09	1.66594e-09
GOTERM_BP_DIRECT	GO:0007076~mitotic chromosome condensation	6	12	9.30738e-10	CDCA5, PLK1, NUSAP1, NCAPG, SMC4, NCAPH	50	19	19453	122.861	3.83464e-07	4.26071e-08	3.67125e-08
GOTERM_BP_DIRECT	GO:0090267~positive regulation of mitotic cell cycle spindle assembly checkpoint	5	10	1.73241e-08	CDCA8, BIRC5, NDC80, AURKB, MAD2L1	50	12	19453	162.108	7.13749e-06	7.13751e-07	6.15004e-07
GOTERM_BP_DIRECT	GO:0007049~cell cycle	11	22	2.10414e-08	CDCA5, PLK1, NUF2, HJURP, CDCA8, BIRC5, KIF11, MKI67, CDC25C, SMC4, AURKA	50	366	19453	11.6931	8.66902e-06	7.88096e-07	6.79064e-07
GOTERM_BP_DIRECT	GO:0000070~mitotic sister chromatid segregation	6	12	3.87621e-08	PLK1, NUSAP1, CDCA8, SMC4, NDC80, MAD2L1	50	38	19453	61.4305	1.59699e-05	1.33083e-06	1.14671e-06
GOTERM_BP_DIRECT	GO:0007018~microtubule-based movement	7	14	9.23068e-08	CENPE, DNAH5, KIF4A, KIF23, KIF2C, KIF20A, KIF11	50	89	19453	30.6002	3.80297e-05	2.92542e-06	2.52069e-06
GOTERM_BP_DIRECT	GO:0007051~spindle organization	5	10	1.33905e-07	ASPM, TTK, KIF11, AURKB, AURKA	50	19	19453	102.384	5.51675e-05	3.94064e-06	3.39546e-06
GOTERM_BP_DIRECT	GO:0051315~attachment of mitotic spindle microtubules to kinetochore	4	8	3.25183e-06	CENPE, NUF2, KIF2C, NDC80	50	12	19453	129.687	0.00133886	8.37347e-05	7.215e-05
GOTERM_BP_DIRECT	GO:0051983~regulation of chromosome segregation	4	8	3.25183e-06	KIF2C, MKI67, BUB1, AURKB	50	12	19453	129.687	0.00133886	8.37347e-05	7.215e-05
GOTERM_BP_DIRECT	GO:0032465~regulation of cytokinesis	5	10	3.70571e-06	PRC1, PLK1, KIF20A, AURKB, AURKA	50	42	19453	46.3167	0.00152559	8.48196e-05	7.30848e-05
GOTERM_BP_DIRECT	GO:0007080~mitotic metaphase plate congression	5	10	3.70571e-06	CENPE, CCNB1, CDCA5, CDCA8, KIF2C	50	42	19453	46.3167	0.00152559	8.48196e-05	7.30848e-05
GOTERM_BP_DIRECT	GO:0051984~positive regulation of chromosome segregation	4	8	5.36125e-06	NCAPG, CDC6, SMC4, NCAPH	50	14	19453	111.16	0.0022064	0.000110442	9.51621e-05
GOTERM_BP_DIRECT	GO:0051310~metaphase plate congression	4	8	5.36125e-06	CENPE, CENPF, KIF2C, NDC80	50	14	19453	111.16	0.0022064	0.000110442	9.51621e-05
GOTERM_BP_DIRECT	GO:0000079~regulation of cyclin-dependent protein serine/threonine kinase activity	5	10	1.02404e-05	CCNA2, CCNB2, CCNB1, CDC6, CDC25C	50	54	19453	36.0241	0.00421017	0.000200907	0.000173111
GOTERM_BP_DIRECT	GO:1901970~positive regulation of mitotic sister chromatid separation	3	6	3.71738e-05	CDCA8, BIRC5, AURKB	50	4	19453	291.795	0.0151992	0.000665897	0.00057377
GOTERM_BP_DIRECT	GO:0007057~spindle assembly involved in female meiosis I	3	6	3.71738e-05	CCNB2, NDC80, AURKA	50	4	19453	291.795	0.0151992	0.000665897	0.00057377
GOTERM_BP_DIRECT	GO:0008283~cell proliferation	6	12	8.34569e-05	MELK, CDK1, MKI67, CDC25C, BUB1, AURKB	50	178	19453	13.1144	0.0338012	0.00143268	0.00123447
GOTERM_BP_DIRECT	GO:0031536~positive regulation of exit from mitosis	3	6	9.26356e-05	UBE2C, CDCA5, BIRC5	50	6	19453	194.53	0.0374484	0.00146792	0.00126483
GOTERM_BP_DIRECT	GO:1903490~positive regulation of mitotic cytokinesis	3	6	9.26356e-05	CDCA8, BIRC5, AURKB	50	6	19453	194.53	0.0374484	0.00146792	0.00126483
GOTERM_BP_DIRECT	GO:0030071~regulation of mitotic metaphase/anaphase transition	4	8	0.000101141	CENPE, UBE2C, PLK1, CDC6	50	36	19453	43.2289	0.040816	0.00154334	0.00132982
GOTERM_BP_DIRECT	GO:0051383~kinetochore organization	3	6	0.000129481	NUF2, SMC4, NDC80	50	7	19453	166.74	0.0519515	0.00190522	0.00164163
GOTERM_BP_DIRECT	GO:1902425~positive regulation of attachment of mitotic spindle microtubules to kinetochore	3	6	0.000172363	CDCA8, BIRC5, AURKB	50	8	19453	145.897	0.0685566	0.00244875	0.00210997
GOTERM_BP_DIRECT	GO:1905821~positive regulation of chromosome condensation	3	6	0.000221254	NCAPG, SMC4, NCAPH	50	9	19453	129.687	0.0871343	0.00303855	0.00261817
GOTERM_BP_DIRECT	GO:1905820~positive regulation of chromosome separation	3	6	0.000336939	NCAPG, SMC4, NCAPH	50	11	19453	106.107	0.129635	0.00433809	0.00373792
GOTERM_BP_DIRECT	GO:1904668~positive regulation of ubiquitin protein ligase activity	3	6	0.000336939	CDC20, UBE2C, PLK1	50	11	19453	106.107	0.129635	0.00433809	0.00373792
GOTERM_BP_DIRECT	GO:0034501~protein localization to kinetochore	3	6	0.000403677	CDK1, TTK, AURKB	50	12	19453	97.265	0.153249	0.00503985	0.00434259
GOTERM_BP_DIRECT	GO:0051444~negative regulation of ubiquitin-protein transferase activity	3	6	0.000476305	CDC20, BUB1B, MAD2L1	50	13	19453	89.7831	0.178222	0.0057717	0.00497319
GOTERM_BP_DIRECT	GO:0045842~positive regulation of mitotic metaphase/anaphase transition	3	6	0.000554796	CDC20, UBE2C, DLGAP5	50	14	19453	83.37	0.204385	0.00653074	0.00562722
GOTERM_BP_DIRECT	GO:0007346~regulation of mitotic cell cycle	4	8	0.000642392	CDC20, PLK1, BIRC5, DLGAP5	50	67	19453	23.2275	0.232603	0.00735182	0.0063347
GOTERM_BP_DIRECT	GO:0051382~kinetochore assembly	3	6	0.000729249	CENPE, CENPF, DLGAP5	50	16	19453	72.9487	0.259597	0.00812029	0.00699685
GOTERM_BP_DIRECT	GO:0006468~protein phosphorylation	7	14	0.000832827	MELK, PLK1, CHEK1, CDK1, BIRC5, AURKB, AURKA	50	444	19453	6.13383	0.290552	0.0090296	0.00778036
GOTERM_BP_DIRECT	GO:0006915~apoptotic process	8	16	0.000858772	TPX2, MELK, CHEK1, CDK1, BIRC5, BUB1B, BUB1, AURKA	50	619	19453	5.02824	0.298101	0.00907216	0.00781703
GOTERM_BP_DIRECT	GO:0008608~attachment of spindle microtubules to kinetochore	3	6	0.000926806	NUF2, NDC80, AURKB	50	18	19453	64.8433	0.317519	0.00954611	0.00822541
GOTERM_BP_DIRECT	GO:0018105~peptidyl-serine phosphorylation	5	10	0.00117744	PLK1, PBK, CDK1, TTK, AURKA	50	184	19453	10.5723	0.384543	0.0118318	0.0101949
GOTERM_BP_DIRECT	GO:0044772~mitotic cell cycle phase transition	3	6	0.00179694	CCNA2, CCNB2, CCNB1	50	25	19453	46.6872	0.523365	0.0176271	0.0151884
GOTERM_BP_DIRECT	GO:0010971~positive regulation of G2/M transition of mitotic cell cycle	3	6	0.00241629	CCNB1, CDK1, CDC25C	50	29	19453	40.2476	0.63091	0.0231514	0.0199484
GOTERM_BP_DIRECT	GO:0051276~chromosome organization	3	6	0.00293774	PTTG1, CDCA8, SMC4	50	32	19453	36.4744	0.702437	0.0275079	0.0237022
GOTERM_BP_DIRECT	GO:0001578~microtubule bundle formation	3	6	0.00312226	PRC1, PLK1, KIF20A	50	33	19453	35.3691	0.724284	0.028586	0.0246311
GOTERM_BP_DIRECT	GO:0045931~positive regulation of mitotic cell cycle	3	6	0.00331208	CCNB1, BIRC5, AURKA	50	34	19453	34.3288	0.74509	0.0296647	0.0255606
GOTERM_BP_DIRECT	GO:0000132~establishment of mitotic spindle orientation	3	6	0.00370754	PLK1, NDC80, MAD2L1	50	36	19453	32.4217	0.783539	0.0325002	0.0280038
GOTERM_BP_DIRECT	GO:0007095~mitotic G2 DNA damage checkpoint	3	6	0.00433986	PLK1, CHEK1, CDK1	50	39	19453	29.9277	0.833359	0.0372504	0.0320969
GOTERM_BP_DIRECT	GO:0090307~mitotic spindle assembly	3	6	0.00478718	CDC20, TPX2, KIF11	50	41	19453	28.4678	0.861523	0.0391133	0.033702
GOTERM_BP_DIRECT	GO:0032467~positive regulation of cytokinesis	3	6	0.00478718	KIF23, CDC6, AURKB	50	41	19453	28.4678	0.861523	0.0391133	0.033702
GOTERM_BP_DIRECT	GO:1901796~regulation of signal transduction by p53 class mediator	3	6	0.00501849	CHEK1, AURKB, AURKA	50	42	19453	27.79	0.87417	0.0391133	0.033702
GOTERM_BP_DIRECT	GO:0000022~mitotic spindle elongation	2	4	0.00503157	PRC1, KIF23	50	2	19453	389.06	0.87485	0.0391133	0.033702
GOTERM_BP_DIRECT	GO:0008315~meiotic G2/MI transition	2	4	0.00503157	CCNB2, NDC80	50	2	19453	389.06	0.87485	0.0391133	0.033702
GOTERM_BP_DIRECT	GO:0051231~spindle elongation	2	4	0.00753804	KIF4A, KIF11	50	3	19453	259.373	0.95573	0.0575125	0.0495557
GOTERM_BP_DIRECT	GO:0048146~positive regulation of fibroblast proliferation	3	6	0.00877736	CCNA2, CCNB1, CDC6	50	56	19453	20.8425	0.973543	0.0657504	0.0566538
GOTERM_BP_DIRECT	GO:0007079~mitotic chromosome movement towards spindle pole	2	4	0.0100383	CENPE, DLGAP5	50	4	19453	194.53	0.984341	0.0713068	0.0614415
GOTERM_BP_DIRECT	GO:0016321~female meiosis chromosome segregation	2	4	0.0100383	PLK1, TTK	50	4	19453	194.53	0.984341	0.0713068	0.0614415
GOTERM_BP_DIRECT	GO:1905448~positive regulation of mitochondrial ATP synthesis coupled electron transport	2	4	0.0100383	CCNB1, CDK1	50	4	19453	194.53	0.984341	0.0713068	0.0614415
GOTERM_BP_DIRECT	GO:0046777~protein autophosphorylation	4	8	0.0108268	MELK, TTK, AURKB, AURKA	50	182	19453	8.55077	0.988723	0.0756042	0.0651444
GOTERM_BP_DIRECT	GO:0043066~negative regulation of apoptotic process	6	12	0.0112942	NQO1, PLK1, CDK1, BIRC5, MAD2L1, AURKA	50	540	19453	4.32289	0.990718	0.0775536	0.0668241
GOTERM_BP_DIRECT	GO:0046602~regulation of mitotic centrosome separation	2	4	0.0125325	CHEK1, KIF11	50	5	19453	155.624	0.994461	0.0819583	0.0706194
GOTERM_BP_DIRECT	GO:0045132~meiotic chromosome segregation	2	4	0.0125325	NUF2, SMC4	50	5	19453	155.624	0.994461	0.0819583	0.0706194
GOTERM_BP_DIRECT	GO:0051754~meiotic sister chromatid cohesion, centromeric	2	4	0.0125325	BUB1B, BUB1	50	5	19453	155.624	0.994461	0.0819583	0.0706194
GOTERM_BP_DIRECT	GO:0018107~peptidyl-threonine phosphorylation	3	6	0.0142009	CHEK1, CDK1, TTK	50	72	19453	16.2108	0.997241	0.0914183	0.0787706
GOTERM_BP_DIRECT	GO:0007100~mitotic centrosome separation	2	4	0.0150204	KIF11, AURKA	50	6	19453	129.687	0.998041	0.0952063	0.0820346
GOTERM_BP_DIRECT	GO:0010032~meiotic chromosome condensation	2	4	0.0175022	SMC4, NCAPH	50	7	19453	111.16	0.999307	0.109256	0.0941408
GOTERM_BP_DIRECT	GO:0032873~negative regulation of stress-activated MAPK cascade	2	4	0.0199779	PBK, FOXM1	50	8	19453	97.265	0.999755	0.121043	0.104297
GOTERM_BP_DIRECT	GO:0045143~homologous chromosome segregation	2	4	0.0199779	PTTG1, PLK1	50	8	19453	97.265	0.999755	0.121043	0.104297
GOTERM_BP_DIRECT	GO:0007091~metaphase/anaphase transition of mitotic cell cycle	2	4	0.0224475	PLK1, BUB1B	50	9	19453	86.4578	0.999913	0.134034	0.115491
GOTERM_BP_DIRECT	GO:0014075~response to amine	2	4	0.032265	NQO1, CDK1	50	13	19453	59.8554	0.999999	0.189903	0.16363
GOTERM_BP_DIRECT	GO:0010389~regulation of G2/M transition of mitotic cell cycle	2	4	0.0347043	CENPF, AURKA	50	14	19453	55.58	1	0.201383	0.173521
GOTERM_BP_DIRECT	GO:0016310~phosphorylation	4	8	0.0368384	PBK, BUB1B, TTK, BUB1	50	291	19453	5.3479	1	0.210798	0.181634
GOTERM_BP_DIRECT	GO:0006260~DNA replication	3	6	0.0378807	RRM2, CHEK1, CDK1	50	122	19453	9.56705	1	0.213792	0.184214
GOTERM_BP_DIRECT	GO:0006281~DNA repair	4	8	0.0400828	PTTG1, CHEK1, CDK1, FOXM1	50	301	19453	5.17023	1	0.223164	0.192289
GOTERM_BP_DIRECT	GO:0051642~centrosome localization	2	4	0.0444012	DLGAP5, AURKA	50	18	19453	43.2289	1	0.243911	0.210166
GOTERM_BP_DIRECT	GO:0007064~mitotic sister chromatid cohesion	2	4	0.0468105	CDC20, CDCA5	50	19	19453	40.9537	1	0.253762	0.218654
GOTERM_BP_DIRECT	GO:0008284~positive regulation of cell proliferation	5	10	0.0479519	CDC20, PRC1, BIRC5, TTK, FOXM1	50	545	19453	3.56936	1	0.256574	0.221077
GOTERM_BP_DIRECT	GO:0051445~regulation of meiotic cell cycle	2	4	0.0492138	CDC20, ASPM	50	20	19453	38.906	1	0.25995	0.223986
GOTERM_BP_DIRECT	GO:0000226~microtubule cytoskeleton organization	3	6	0.0516722	PRC1, CDK1, BIRC5	50	145	19453	8.04952	1	0.269481	0.232198
GOTERM_BP_DIRECT	GO:0006338~chromatin remodeling	4	8	0.0525407	CHEK1, CDK1, BUB1, AURKA	50	336	19453	4.63167	1	0.270584	0.233149
GOTERM_BP_DIRECT	GO:0007088~regulation of mitotic nuclear division	2	4	0.0563882	MKI67, CDC25C	50	23	19453	33.8313	1	0.286814	0.247134
GOTERM_BP_DIRECT	GO:0045840~positive regulation of mitotic nuclear division	2	4	0.072923	NUSAP1, AURKA	50	30	19453	25.9373	1	0.366393	0.315703
GOTERM_BP_DIRECT	GO:0031100~animal organ regeneration	2	4	0.0960527	CCNA2, CDK1	50	40	19453	19.453	1	0.471115	0.405937
GOTERM_BP_DIRECT	GO:1900182~positive regulation of protein localization to nucleus	2	4	0.0960527	PLK1, CDK1	50	40	19453	19.453	1	0.471115	0.405937

### Sheet: GFEA.cluster5
Category	Term	Count	%	PValue	Genes	List Total	Pop Hits	Pop Total	Fold Enrichment	Bonferroni	Benjamini	FDR
GOTERM_BP_DIRECT	GO:0006936~muscle contraction	4	19.0476	7.1875e-05	ACTA1, ACTN2, TNNI1, TTN	19	89	19453	46.0154	0.0127837	0.0128656	0.0128656
GOTERM_BP_DIRECT	GO:0045214~sarcomere organization	3	14.2857	0.000617757	SYNPO2L, ACTN2, TTN	19	40	19453	76.7882	0.104715	0.0552892	0.0552892
GOTERM_BP_DIRECT	GO:0016098~monoterpenoid metabolic process	2	9.52381	0.00646019	CYP2C19, CYP3A4	19	7	19453	292.526	0.686553	0.192729	0.192729
GOTERM_BP_DIRECT	GO:1901018~positive regulation of potassium ion transmembrane transporter activity	2	9.52381	0.00646019	ACTN2, ANK2	19	7	19453	292.526	0.686553	0.192729	0.192729
GOTERM_BP_DIRECT	GO:0030240~skeletal muscle thin filament assembly	2	9.52381	0.00646019	ACTA1, TTN	19	7	19453	292.526	0.686553	0.192729	0.192729
GOTERM_BP_DIRECT	GO:0046483~heterocycle metabolic process	2	9.52381	0.00646019	CYP2C19, CYP3A4	19	7	19453	292.526	0.686553	0.192729	0.192729
GOTERM_BP_DIRECT	GO:2001259~positive regulation of cation channel activity	2	9.52381	0.00829871	ACTN2, ANK2	19	9	19453	227.52	0.775003	0.206225	0.206225
GOTERM_BP_DIRECT	GO:0043268~positive regulation of potassium ion transport	2	9.52381	0.00921676	ACTN2, ANK2	19	10	19453	204.768	0.809376	0.206225	0.206225
GOTERM_BP_DIRECT	GO:0055008~cardiac muscle tissue morphogenesis	2	9.52381	0.0110505	XIRP2, TTN	19	12	19453	170.64	0.863174	0.219781	0.219781
GOTERM_BP_DIRECT	GO:0006941~striated muscle contraction	2	9.52381	0.0183533	SMPX, TTN	19	20	19453	102.384	0.963693	0.328523	0.328523
GOTERM_BP_DIRECT	GO:0042178~xenobiotic catabolic process	2	9.52381	0.0210786	CYP2C19, CYP3A4	19	23	19453	89.0297	0.977927	0.341466	0.341466
GOTERM_BP_DIRECT	GO:0055013~cardiac muscle cell development	2	9.52381	0.0228916	ACTN2, TTN	19	25	19453	81.9074	0.98416	0.341466	0.341466
GOTERM_BP_DIRECT	GO:0016310~phosphorylation	3	14.2857	0.0291406	CKM, KSR2, TTN	19	291	19453	10.5551	0.994977	0.401243	0.401243
GOTERM_BP_DIRECT	GO:0060048~cardiac muscle contraction	2	9.52381	0.0381742	TNNI1, TTN	19	42	19453	48.7544	0.999058	0.488085	0.488085
GOTERM_BP_DIRECT	GO:0042572~retinol metabolic process	2	9.52381	0.0497083	ALDH1A1, CYP3A4	19	55	19453	37.2306	0.999891	0.565977	0.565977
GOTERM_BP_DIRECT	GO:0008202~steroid metabolic process	2	9.52381	0.0505901	CYP2C19, CYP3A4	19	56	19453	36.5658	0.999908	0.565977	0.565977
GOTERM_BP_DIRECT	GO:0010628~positive regulation of gene expression	3	14.2857	0.0820585	ACTA1, ANK2, TTN	19	519	19453	5.91816	1	0.864028	0.864028
