## Supplemental Table 6 for "Whole Exome and Transcriptome Sequencing of Stage-Matched, Outcome-Differentiated Cutaneous Squamous Cell Carcinoma Identifies Gene Expression Patterns Associated with Metastasis and Poor Outcomes"

### Sheet: GFEA_220 driver mutations
Category	Term	Count	%	PValue	Genes	List Total	Pop Hits	Pop Total	Fold Enrichment	Bonferroni	Benjamini	FDR
GOTERM_BP_DIRECT	GO:0090399~replicative senescence	4	1.93237	0.000492762	CDKN2A, CHEK2, PLA2R1, TP53	193	16	19308	25.0104	0.530499	0.755897	0.755897
GOTERM_BP_DIRECT	GO:0034644~cellular response to UV	5	2.41546	0.00281535	FBXW7, FMR1, USP28, TP53, NFATC4	193	59	19308	8.47809	0.986764	1	1
GOTERM_BP_DIRECT	GO:0098609~cell-cell adhesion	8	3.86473	0.00297288	RAB10, CTNND2, FAT1, FAT2, CTNNB1, ITGA5, CELSR2, LRP6	193	190	19308	4.21227	0.989613	1	1
GOTERM_BP_DIRECT	GO:0007049~cell cycle	11	5.31401	0.00325974	CDT1, MTBP, HACE1, CDKN2A, KATNA1, PARD3, TET2, HJURP, MCM4, TP53, TTC28	193	359	19308	3.06534	0.99332	1	1
GOTERM_BP_DIRECT	GO:0006897~endocytosis	8	3.86473	0.00487012	MYO1E, CD163, TNK2, AMPH, SSC5D, ANK2, PLA2R1, LRP6	193	208	19308	3.84775	0.999441	1	1
GOTERM_BP_DIRECT	GO:0007156~homophilic cell adhesion via plasma membrane adhesion molecules	7	3.38164	0.00756757	CLSTN2, FAT1, FAT2, CNTN2, PCDHA3, CELSR2, PCDHGA9	193	172	19308	4.07145	0.999991	1	1
GOTERM_BP_DIRECT	GO:0007155~cell adhesion	13	6.28019	0.00976718	LAMA2, TNFAIP6, CTNND2, PCDHGA9, COL5A1, PARD3, COL7A1, FAT1, CNTN2, CTNNB1, PCDHA3, ITGA5, DDR2	193	555	19308	2.34331	1	1	1
GOTERM_BP_DIRECT	GO:0007613~memory	5	2.41546	0.011112	PPP3CB, INSR, MAP1A, ITGA5, SPG11	193	87	19308	5.74951	1	1	1
GOTERM_BP_DIRECT	GO:0018108~peptidyl-tyrosine phosphorylation	6	2.89855	0.0142305	SPINK1, PTPRC, INSR, TNK2, ROS1, DDR2	193	143	19308	4.19754	1	1	1
GOTERM_BP_DIRECT	GO:0080182~histone H3-K4 trimethylation	3	1.44928	0.0199412	KMT2D, TET3, TET2	193	22	19308	13.642	1	1	1
GOTERM_BP_DIRECT	GO:2000774~positive regulation of cellular senescence	3	1.44928	0.0216994	CDKN2A, ABI3, TP53	193	23	19308	13.0489	1	1	1
GOTERM_BP_DIRECT	GO:0050821~protein stabilization	7	3.38164	0.0229315	C10ORF90, CDKN2A, FBXW7, CHEK2, RABL3, ANK2, TP53	193	220	19308	3.18314	1	1	1
GOTERM_BP_DIRECT	GO:2000249~regulation of actin cytoskeleton reorganization	3	1.44928	0.0235193	NOTCH2, ABI3, IQGAP2	193	24	19308	12.5052	1	1	1
GOTERM_BP_DIRECT	GO:0030198~extracellular matrix organization	6	2.89855	0.02477	MMP24, CCDC80, COL5A1, ADAMTSL4, COL11A1, MMP20	193	165	19308	3.63787	1	1	1
GOTERM_BP_DIRECT	GO:0051262~protein tetramerization	3	1.44928	0.0253997	TRPM1, TRPM6, TP53	193	25	19308	12.005	1	1	1
GOTERM_BP_DIRECT	GO:0046579~positive regulation of Ras protein signal transduction	3	1.44928	0.0273391	NOTCH2, NOTCH1, DGKI	193	26	19308	11.5432	1	1	1
GOTERM_BP_DIRECT	GO:0006211~5-methylcytosine catabolic process	2	0.966184	0.029538	TET3, TET2	193	3	19308	66.6943	1	1	1
GOTERM_BP_DIRECT	GO:0045967~negative regulation of growth rate	2	0.966184	0.029538	NOTCH2, NOTCH1	193	3	19308	66.6943	1	1	1
GOTERM_BP_DIRECT	GO:0035116~embryonic hindlimb morphogenesis	3	1.44928	0.0313898	NOTCH1, CTNNB1, AFF3	193	28	19308	10.7187	1	1	1
GOTERM_BP_DIRECT	GO:0031069~hair follicle morphogenesis	3	1.44928	0.0378756	NOTCH1, INTU, CTNNB1	193	31	19308	9.68143	1	1	1
GOTERM_BP_DIRECT	GO:0035987~endodermal cell differentiation	3	1.44928	0.0378756	COL11A1, COL7A1, ITGA5	193	31	19308	9.68143	1	1	1
GOTERM_BP_DIRECT	GO:0035989~tendon development	2	0.966184	0.0391899	COL5A1, COL11A1	193	4	19308	50.0207	1	1	1
GOTERM_BP_DIRECT	GO:0071228~cellular response to tumor cell	2	0.966184	0.0391899	NOTCH2, NOTCH1	193	4	19308	50.0207	1	1	1
GOTERM_BP_DIRECT	GO:0090403~oxidative stress-induced premature senescence	2	0.966184	0.0391899	PLA2R1, TP53	193	4	19308	50.0207	1	1	1
GOTERM_BP_DIRECT	GO:0017156~calcium ion regulated exocytosis	3	1.44928	0.0401417	PPP3CB, NOTCH1, SYT7	193	32	19308	9.37889	1	1	1
GOTERM_BP_DIRECT	GO:0042771~intrinsic apoptotic signaling pathway in response to DNA damage by p53 class mediator	3	1.44928	0.0401417	CHEK2, USP28, TP53	193	32	19308	9.37889	1	1	1
GOTERM_BP_DIRECT	GO:0007268~chemical synaptic transmission	7	3.38164	0.0412076	HRH2, MPZ, CTNNB1, AMPH, BSN, SPG11, LRP6	193	253	19308	2.76795	1	1	1
GOTERM_BP_DIRECT	GO:0007169~transmembrane receptor protein tyrosine kinase signaling pathway	5	2.41546	0.0439265	SHC4, INSR, TNK2, ROS1, DDR2	193	133	19308	3.76096	1	1	1
GOTERM_BP_DIRECT	GO:0051973~positive regulation of telomerase activity	3	1.44928	0.044823	PKIB, CTNNB1, WRAP53	193	34	19308	8.82719	1	1	1
GOTERM_BP_DIRECT	GO:0098586~cellular response to virus	4	1.93237	0.0543931	FMR1, IFNE, VWCE, WDFY4	193	86	19308	4.65309	1	1	1
GOTERM_BP_DIRECT	GO:0033077~T cell differentiation in thymus	3	1.44928	0.0573397	RABL3, CTNNB1, TP53	193	39	19308	7.6955	1	1	1
GOTERM_BP_DIRECT	GO:0034103~regulation of tissue remodeling	2	0.966184	0.058208	TP53, DDR2	193	6	19308	33.3472	1	1	1
GOTERM_BP_DIRECT	GO:0003162~atrioventricular node development	2	0.966184	0.058208	NOTCH2, NOTCH1	193	6	19308	33.3472	1	1	1
GOTERM_BP_DIRECT	GO:0010606~positive regulation of cytoplasmic mRNA processing body assembly	2	0.966184	0.058208	PAN2, CNOT1	193	6	19308	33.3472	1	1	1
GOTERM_BP_DIRECT	GO:0061419~positive regulation of transcription from RNA polymerase II promoter in response to hypoxia	2	0.966184	0.058208	NOTCH1, TP53	193	6	19308	33.3472	1	1	1
GOTERM_BP_DIRECT	GO:0008356~asymmetric cell division	2	0.966184	0.058208	GOLGA2, PARD3	193	6	19308	33.3472	1	1	1
GOTERM_BP_DIRECT	GO:0007409~axonogenesis	4	1.93237	0.0590926	RAB10, PARD3, SLITRK3, MAP1A	193	89	19308	4.49624	1	1	1
GOTERM_BP_DIRECT	GO:0090307~mitotic spindle assembly	3	1.44928	0.062648	GOLGA2, CDC20, CHEK2	193	41	19308	7.32011	1	1	1
GOTERM_BP_DIRECT	GO:1902416~positive regulation of mRNA binding	2	0.966184	0.0675761	FMR1, LARP6	193	7	19308	28.5833	1	1	1
GOTERM_BP_DIRECT	GO:0003344~pericardium morphogenesis	2	0.966184	0.0675761	NOTCH1, LRP6	193	7	19308	28.5833	1	1	1
GOTERM_BP_DIRECT	GO:1904948~midbrain dopaminergic neuron differentiation	2	0.966184	0.0675761	CTNNB1, LRP6	193	7	19308	28.5833	1	1	1
GOTERM_BP_DIRECT	GO:0050731~positive regulation of peptidyl-tyrosine phosphorylation	4	1.93237	0.0690415	PTPRC, TNK2, ITGA5, TP53	193	95	19308	4.21227	1	1	1
GOTERM_BP_DIRECT	GO:0060271~cilium assembly	6	2.89855	0.0713332	NOTCH1, INTU, POC1A, ASAP1, FHDC1, CELSR2	193	222	19308	2.70382	1	1	1
GOTERM_BP_DIRECT	GO:0060484~lung-associated mesenchyme development	2	0.966184	0.0768516	DPPA4, CTNNB1	193	8	19308	25.0104	1	1	1
GOTERM_BP_DIRECT	GO:0001915~negative regulation of T cell mediated cytotoxicity	2	0.966184	0.0768516	PPP3CB, PTPRC	193	8	19308	25.0104	1	1	1
GOTERM_BP_DIRECT	GO:0070374~positive regulation of ERK1 and ERK2 cascade	6	2.89855	0.0793397	NOTCH2, NDRG4, NOTCH1, PTPRC, FBXW7, DDR2	193	229	19308	2.62117	1	1	1
GOTERM_BP_DIRECT	GO:0098655~cation transmembrane transport	3	1.44928	0.079496	TRPM1, PIEZO1, TRPM6	193	47	19308	6.38562	1	1	1
GOTERM_BP_DIRECT	GO:0072015~glomerular visceral epithelial cell development	2	0.966184	0.0860352	NOTCH2, MYO1E	193	9	19308	22.2314	1	1	1
GOTERM_BP_DIRECT	GO:0048539~bone marrow development	2	0.966184	0.0860352	PTPRC, TP53	193	9	19308	22.2314	1	1	1
GOTERM_BP_DIRECT	GO:0042110~T cell activation	3	1.44928	0.0914174	PPP3CB, CASP8, PTPRC	193	51	19308	5.88479	1	1	1
GOTERM_BP_DIRECT	GO:0000209~protein polyubiquitination	5	2.41546	0.094583	C10ORF90, HACE1, CDKN2A, UBR5, CTNNB1	193	173	19308	2.89137	1	1	1
GOTERM_BP_DIRECT	GO:0030334~regulation of cell migration	4	1.93237	0.0949291	HACE1, LAMA2, ABI3, AMOTL1	193	109	19308	3.67125	1	1	1
GOTERM_BP_DIRECT	GO:0048103~somatic stem cell division	2	0.966184	0.095128	NOTCH1, CDKN2A	193	10	19308	20.0083	1	1	1
GOTERM_BP_DIRECT	GO:0050764~regulation of phagocytosis	2	0.966184	0.095128	PTPRC, SYT7	193	10	19308	20.0083	1	1	1
