## Supplemental Table 5 for "Whole Exome and Transcriptome Sequencing of Stage-Matched, Outcome-Differentiated Cutaneous Squamous Cell Carcinoma Identifies Gene Expression Patterns Associated with Metastasis and Poor Outcomes"

### Sheet: 220_gene_OR
Gene	DriverSigGene	Pmet_yes	PMet_no	PNoMet_yes	PNoMet_no	OR	95% CI	P_value
FAT2	PNoMet_only	5	25	17	12	0.15	0.03 - 0.54	0.0012
ANO2	PNoMet_only	2	28	11	18	0.12	0.01 - 0.65	0.0048
MMP20	PNoMet_only	2	28	10	19	0.14	0.01 - 0.76	0.0102
C12orf42	PMet_only	7	23	0	29	Inf	1.59 - Inf	0.0105
ADC	PNoMet_only	0	30	6	23	0	0 - 0.74	0.0105
MPZ	PNoMet_only	0	30	6	23	0	0 - 0.74	0.0105
IKZF4	PNoMet_only	0	30	6	23	0	0 - 0.74	0.0105
LAMA2	PNoMet_only	6	24	15	14	0.24	0.06 - 0.84	0.015
NOTCH2	PNoMet_only	8	22	17	12	0.26	0.07 - 0.87	0.0182
FMR1	PNoMet_only	0	30	5	24	0	0 - 0.98	0.0237
VPS13C	PNoMet_only	5	25	13	16	0.25	0.06 - 0.94	0.0251
AFF3	PNoMet_only	5	25	13	16	0.25	0.06 - 0.94	0.0251
KCNH7	PNoMet_only	5	25	13	16	0.25	0.06 - 0.94	0.0251
C8B	PNoMet_only	1	29	7	22	0.11	0 - 0.97	0.0257
KCNK17	PNoMet_only	1	29	7	22	0.11	0 - 0.97	0.0257
WDFY4	PNoMet_only	9	21	17	12	0.31	0.09 - 1	0.037
CELA3A	PNoMet_only	0	30	4	25	0	0 - 1.4	0.0522
H3F3C	PNoMet_only	0	30	4	25	0	0 - 1.4	0.0522
HACE1	PNoMet_only	1	29	6	23	0.14	0 - 1.24	0.0523
FHDC1	PNoMet_only	3	27	9	20	0.25	0.04 - 1.18	0.0575
EXPH5	PNoMet_only	3	27	9	20	0.25	0.04 - 1.18	0.0575
OR6K2	PNoMet_only	2	28	7	22	0.23	0.02 - 1.37	0.0797
KCNH1	PNoMet_only	2	28	7	22	0.23	0.02 - 1.37	0.0797
NPC1L1	PNoMet_only	5	25	11	18	0.33	0.08 - 1.27	0.084
ZNF684	PMet_only	6	24	1	28	6.8	0.74 - 332.64	0.1028
OR13C2	PNoMet_only	1	29	5	24	0.17	0 - 1.67	0.1028
RNF214	PNoMet_only	1	29	5	24	0.17	0 - 1.67	0.1028
RANGAP1	PNoMet_only	1	29	5	24	0.17	0 - 1.67	0.1028
DHX32	PNoMet_only	1	29	5	24	0.17	0 - 1.67	0.1028
ABI3	PNoMet_only	1	29	5	24	0.17	0 - 1.67	0.1028
SWI5	PNoMet_only	1	29	5	24	0.17	0 - 1.67	0.1028
VWCE	PMet_only	7	23	13	16	0.38	0.1 - 1.3	0.1033
INSR	PNoMet_only	3	27	8	21	0.3	0.05 - 1.44	0.1042
SPTBN5	PNoMet_only	8	22	14	15	0.4	0.11 - 1.31	0.1102
ZNF280D	PMet_only	4	26	0	29	Inf	0.67 - Inf	0.1124
LHFP	PNoMet_only	0	30	3	26	0	0 - 2.29	0.1124
FAM3B	PNoMet_only	0	30	3	26	0	0 - 2.29	0.1124
ATPAF2	PNoMet_only	0	30	3	26	0	0 - 2.29	0.1124
GOLGA2	PNoMet_only	4	26	9	20	0.35	0.07 - 1.47	0.1253
MAST2	PNoMet_only	4	26	9	20	0.35	0.07 - 1.47	0.1253
PCDHGA9	PNoMet_only	4	26	9	20	0.35	0.07 - 1.47	0.1253
CD163	PNoMet_only	5	25	10	19	0.39	0.09 - 1.49	0.1432
CCDC80	PNoMet_only	5	25	10	19	0.39	0.09 - 1.49	0.1432
MIIP	PNoMet_only	2	28	6	23	0.28	0.03 - 1.76	0.1455
ADCY10	PNoMet_only	6	24	11	18	0.42	0.1 - 1.5	0.1581
MLLT4	PNoMet_only	6	24	11	18	0.42	0.1 - 1.5	0.1581
TTC28	PNoMet_only	7	23	12	17	0.44	0.12 - 1.51	0.1702
MAP1A	PNoMet_only	7	23	12	17	0.44	0.12 - 1.51	0.1702
OR5AS1	PMet_only	8	22	3	26	3.09	0.64 - 20.3	0.1806
PDE11A	PNoMet_only	3	27	7	22	0.36	0.05 - 1.79	0.1806
SLC19A2	PMet_only	5	25	1	28	5.46	0.56 - 273.72	0.1945
RABL3	PNoMet_only	1	29	4	25	0.22	0 - 2.42	0.1945
PLD4	PNoMet_only	1	29	4	25	0.22	0 - 2.42	0.1945
MED8	PNoMet_only	1	29	4	25	0.22	0 - 2.42	0.1945
PPP3CB	PNoMet_only	1	29	4	25	0.22	0 - 2.42	0.1945
DNAH2	PNoMet_only	12	18	17	12	0.48	0.15 - 1.5	0.1964
USP28	PNoMet_only	4	26	8	21	0.41	0.08 - 1.79	0.2092
CNOT1	PNoMet_only	5	25	9	20	0.45	0.1 - 1.78	0.2326
CEP170B	PNoMet_only	5	25	9	20	0.45	0.1 - 1.78	0.2326
LPHN2	PNoMet_only	5	25	9	20	0.45	0.1 - 1.78	0.2326
PRR15L	PMet_only	3	27	0	29	Inf	0.41 - Inf	0.2373
FARSA	PMet_only	3	27	0	29	Inf	0.41 - Inf	0.2373
ZNF367	PMet_only	3	27	0	29	Inf	0.41 - Inf	0.2373
IL13RA2	PMet_only	3	27	0	29	Inf	0.41 - Inf	0.2373
LIME1	PMet_only	3	27	0	29	Inf	0.41 - Inf	0.2373
GSTA5	PNoMet_only	0	30	2	27	0	0 - 5.12	0.2373
CALML4	PNoMet_only	0	30	2	27	0	0 - 5.12	0.2373
QDPR	PNoMet_only	0	30	2	27	0	0 - 5.12	0.2373
PLA2R1	PMet_only	6	24	10	19	0.48	0.12 - 1.78	0.2516
SLC4A1	PNoMet_only	6	24	10	19	0.48	0.12 - 1.78	0.2516
FCRL5	PNoMet_only	6	24	10	19	0.48	0.12 - 1.78	0.2516
IFNE	PNoMet_only	2	28	5	24	0.35	0.03 - 2.37	0.2542
RASA2	PNoMet_only	2	28	5	24	0.35	0.03 - 2.37	0.2542
ZCCHC6	PNoMet_only	2	28	5	24	0.35	0.03 - 2.37	0.2542
DCST2	PNoMet_only	2	28	5	24	0.35	0.03 - 2.37	0.2542
FBXW7	PNoMet_only	2	28	5	24	0.35	0.03 - 2.37	0.2542
SLC36A2	PNoMet_only	2	28	5	24	0.35	0.03 - 2.37	0.2542
SDSL	PNoMet_only	2	28	5	24	0.35	0.03 - 2.37	0.2542
LARP6	PNoMet_only	2	28	5	24	0.35	0.03 - 2.37	0.2542
TET3	PNoMet_only	7	23	11	18	0.5	0.14 - 1.76	0.2668
CDKN2A	Both	21	9	16	13	1.88	0.57 - 6.37	0.2882
COL5A1	PNoMet_only	10	20	14	15	0.54	0.16 - 1.73	0.2949
MYO1E	PNoMet_only	3	27	6	23	0.43	0.06 - 2.3	0.299
ASAP1	PNoMet_only	3	27	6	23	0.43	0.06 - 2.3	0.299
CDT1	PNoMet_only	3	27	6	23	0.43	0.06 - 2.3	0.299
CNTN2	PNoMet_only	3	27	6	23	0.43	0.06 - 2.3	0.299
DNAH8	PNoMet_only	13	17	17	12	0.55	0.17 - 1.71	0.3015
PLA2G4E	PMet_only	4	26	7	22	0.49	0.09 - 2.23	0.3334
PKIB	PMet_only	4	26	1	28	4.21	0.38 - 219.31	0.3533
TMEM62	PMet_only	4	26	1	28	4.21	0.38 - 219.31	0.3533
CDC20	PMet_only	4	26	1	28	4.21	0.38 - 219.31	0.3533
COG8	PMet_only	4	26	1	28	4.21	0.38 - 219.31	0.3533
SRM	PNoMet_only	1	29	3	26	0.3	0.01 - 4.06	0.3533
GPR155	PNoMet_only	1	29	3	26	0.3	0.01 - 4.06	0.3533
C4orf45	PNoMet_only	1	29	3	26	0.3	0.01 - 4.06	0.3533
TWF2	PNoMet_only	1	29	3	26	0.3	0.01 - 4.06	0.3533
SLC39A11	PNoMet_only	1	29	3	26	0.3	0.01 - 4.06	0.3533
POC1A	PNoMet_only	1	29	3	26	0.3	0.01 - 4.06	0.3533
HEATR1	PNoMet_only	5	25	8	21	0.53	0.12 - 2.17	0.3604
SPG11	PMet_only	6	24	9	20	0.56	0.14 - 2.12	0.3817
TRANK1	PMet_only	8	22	11	18	0.6	0.17 - 2.05	0.4118
TMEM132B	PMet_only	9	21	12	17	0.61	0.18 - 2.02	0.422
AKNAD1	PMet_only	5	25	2	27	2.66	0.39 - 30.29	0.4238
C2orf49	PNoMet_only	2	28	4	25	0.45	0.04 - 3.47	0.4238
SEC31A	PNoMet_only	2	28	4	25	0.45	0.04 - 3.47	0.4238
ELMOD1	PNoMet_only	2	28	4	25	0.45	0.04 - 3.47	0.4238
AQPEP	PNoMet_only	2	28	4	25	0.45	0.04 - 3.47	0.4238
ZNF713	PNoMet_only	2	28	4	25	0.45	0.04 - 3.47	0.4238
HRH2	PNoMet_only	2	28	4	25	0.45	0.04 - 3.47	0.4238
ARID3C	PNoMet_only	2	28	4	25	0.45	0.04 - 3.47	0.4238
KMT2D	Both	16	14	19	10	0.61	0.18 - 1.94	0.4296
SYT7	PNoMet_only	3	27	5	24	0.54	0.08 - 3.11	0.4716
OR10P1	PNoMet_only	3	27	5	24	0.54	0.08 - 3.11	0.4716
RAB10	PMet_only	2	28	0	29	Inf	0.18 - Inf	0.4915
SPINK1	PNoMet_only	0	30	1	28	0	0 - 37.7	0.4915
KLHL4	PMet_only	7	23	4	25	1.88	0.41 - 9.96	0.5062
STARD8	PMet_only	7	23	4	25	1.88	0.41 - 9.96	0.5062
OR6C1	PMet_only	8	22	5	24	1.73	0.42 - 7.8	0.5321
GRXCR1	PNoMet_only	5	25	7	22	0.63	0.14 - 2.71	0.5321
PROM1	PNoMet_only	5	25	7	22	0.63	0.14 - 2.71	0.5321
PRX	PNoMet_only	5	25	7	22	0.63	0.14 - 2.71	0.5321
C10orf90	PNoMet_only	8	22	5	24	1.73	0.42 - 7.8	0.5321
BAZ2A	PMet_only	9	21	6	23	1.63	0.43 - 6.6	0.552
TRAPPC9	PMet_only	9	21	6	23	1.63	0.43 - 6.6	0.552
CSF2RB	PNoMet_only	6	24	8	21	0.66	0.16 - 2.58	0.552
LRP6	PMet_only	7	23	9	20	0.68	0.18 - 2.49	0.5675
PIEZO1	PMet_only	7	23	9	20	0.68	0.18 - 2.49	0.5675
SSC5D	PNoMet_only	7	23	9	20	0.68	0.18 - 2.49	0.5675
UBR5	PNoMet_only	10	20	12	17	0.71	0.21 - 2.32	0.5959
CELSR2	PNoMet_only	10	20	12	17	0.71	0.21 - 2.32	0.5959
RP1L1	PNoMet_only	11	19	13	16	0.72	0.22 - 2.29	0.601
BSN	PMet_only	15	15	12	17	1.41	0.45 - 4.49	0.6042
TM4SF4	PMet_only	3	27	1	28	3.06	0.23 - 168.89	0.612
CSTL1	PMet_only	3	27	1	28	3.06	0.23 - 168.89	0.612
TMEM8C	PMet_only	1	29	2	27	0.47	0.01 - 9.54	0.612
KATNA1	PMet_only	3	27	1	28	3.06	0.23 - 168.89	0.612
COMMD8	PMet_only	3	27	1	28	3.06	0.23 - 168.89	0.612
C1orf146	PNoMet_only	1	29	2	27	0.47	0.01 - 9.54	0.612
TLDC1	PNoMet_only	1	29	2	27	0.47	0.01 - 9.54	0.612
KHDC1	PMet_only	4	26	2	27	2.05	0.27 - 24.53	0.6707
PAN2	PMet_only	4	26	2	27	2.05	0.27 - 24.53	0.6707
OLAH	PMet_only	4	26	2	27	2.05	0.27 - 24.53	0.6707
SERPINB13	PMet_only	2	28	3	26	0.62	0.05 - 5.91	0.6707
DUS3L	PMet_only	2	28	3	26	0.62	0.05 - 5.91	0.6707
DNASE2B	PNoMet_only	2	28	3	26	0.62	0.05 - 5.91	0.6707
FAM207A	PNoMet_only	2	28	3	26	0.62	0.05 - 5.91	0.6707
OR7C1	PNoMet_only	2	28	3	26	0.62	0.05 - 5.91	0.6707
TIMD4	PMet_only	5	25	3	26	1.72	0.3 - 12.24	0.7065
HJURP	PMet_only	5	25	3	26	1.72	0.3 - 12.24	0.7065
EPHX2	PNoMet_only	3	27	4	25	0.7	0.09 - 4.58	0.7065
ADRBK1	PNoMet_only	5	25	3	26	1.72	0.3 - 12.24	0.7065
DPP3	PNoMet_only	5	25	3	26	1.72	0.3 - 12.24	0.7065
ASPHD1	PNoMet_only	4	26	5	24	0.74	0.13 - 3.91	0.7306
SERPINA4	PNoMet_only	4	26	5	24	0.74	0.13 - 3.91	0.7306
SHC4	PMet_only	5	25	6	23	0.77	0.16 - 3.5	0.748
PTPRC	PMet_only	7	23	5	24	1.45	0.34 - 6.7	0.748
AMPH	PMet_only	5	25	6	23	0.77	0.16 - 3.5	0.748
ADAMTSL4	PMet_only	7	23	5	24	1.45	0.34 - 6.7	0.748
ELMSAN1	PNoMet_only	5	25	6	23	0.77	0.16 - 3.5	0.748
GPR56	PNoMet_only	5	25	6	23	0.77	0.16 - 3.5	0.748
TET2	PMet_only	8	22	6	23	1.39	0.35 - 5.71	0.7611
DDR2	PMet_only	8	22	6	23	1.39	0.35 - 5.71	0.7611
IQGAP2	PNoMet_only	6	24	7	22	0.79	0.19 - 3.23	0.7611
TTC16	PMet_only	7	23	8	21	0.8	0.21 - 3.04	0.771
CLSTN2	PMet_only	9	21	7	22	1.34	0.37 - 5.09	0.771
EDC4	PMet_only	7	23	8	21	0.8	0.21 - 3.04	0.771
SLITRK3	PNoMet_only	7	23	8	21	0.8	0.21 - 3.04	0.771
MROH2A	Both	8	22	9	20	0.81	0.22 - 2.9	0.7787
NFATC4	PMet_only	8	22	9	20	0.81	0.22 - 2.9	0.7787
NOTCH1	Both	21	9	19	10	1.22	0.36 - 4.24	0.7847
CTNND2	PMet_only	11	19	9	20	1.28	0.38 - 4.38	0.7847
TRPM6	PNoMet_only	9	21	10	19	0.82	0.24 - 2.79	0.7847
ROS1	PMet_only	10	20	11	18	0.82	0.25 - 2.71	0.7892
MUC2	PMet_only	11	19	12	17	0.82	0.25 - 2.65	0.7925
FAT1	Both	14	16	15	14	0.82	0.26 - 2.56	0.7965
COL11A1	PNoMet_only	16	14	14	15	1.22	0.39 - 3.84	0.7965
TP53	Both	19	11	19	10	0.91	0.27 - 3.01	1
PARD3	Both	9	21	9	20	0.95	0.27 - 3.34	1
CASP8	PMet_only	6	24	5	24	1.2	0.26 - 5.69	1
DPPA4	PMet_only	5	25	4	25	1.25	0.24 - 7.06	1
SLC15A5	PMet_only	5	25	5	24	0.96	0.19 - 4.76	1
CELF6	PMet_only	4	26	3	26	1.33	0.2 - 9.97	1
PCDHA3	PMet_only	11	19	10	19	1.1	0.33 - 3.66	1
CTNNB1	PMet_only	4	26	4	25	0.96	0.16 - 5.77	1
TMEM80	PMet_only	1	29	0	29	Inf	0.02 - Inf	1
PNPO	PMet_only	1	29	0	29	Inf	0.02 - Inf	1
LHFPL2	PMet_only	1	29	0	29	Inf	0.02 - Inf	1
INTU	PMet_only	2	28	2	27	0.96	0.07 - 14.19	1
NXF1	PMet_only	4	26	4	25	0.96	0.16 - 5.77	1
SLC27A5	PMet_only	3	27	2	27	1.49	0.16 - 19.16	1
IMP4	PMet_only	3	27	2	27	1.49	0.16 - 19.16	1
DPM1	PMet_only	3	27	2	27	1.49	0.16 - 19.16	1
TNK2	PMet_only	6	24	5	24	1.2	0.26 - 5.69	1
PBRM1	PMet_only	6	24	6	23	0.96	0.22 - 4.17	1
CHEK2	PMet_only	3	27	3	26	0.96	0.12 - 7.87	1
MMP24	PMet_only	7	23	7	22	0.96	0.24 - 3.79	1
SNX4	PMet_only	2	28	1	28	1.98	0.1 - 122.05	1
FAM20C	PMet_only	3	27	2	27	1.49	0.16 - 19.16	1
LRRC15	PMet_only	4	26	4	25	0.96	0.16 - 5.77	1
AMOTL1	PMet_only	6	24	6	23	0.96	0.22 - 4.17	1
KDM2B	PMet_only	5	25	5	24	0.96	0.19 - 4.76	1
INMT	PNoMet_only	4	26	3	26	1.33	0.2 - 9.97	1
DGKI	PNoMet_only	9	21	9	20	0.95	0.27 - 3.34	1
COL7A1	PNoMet_only	13	17	13	16	0.94	0.3 - 2.97	1
AGAP1	PNoMet_only	4	26	4	25	0.96	0.16 - 5.77	1
TRPM1	PNoMet_only	6	24	6	23	0.96	0.22 - 4.17	1
USP32	PNoMet_only	6	24	5	24	1.2	0.26 - 5.69	1
MTBP	PNoMet_only	3	27	2	27	1.49	0.16 - 19.16	1
NDRG4	PNoMet_only	2	28	2	27	0.96	0.07 - 14.19	1
WRAP53	PNoMet_only	4	26	4	25	0.96	0.16 - 5.77	1
PPIL3	PNoMet_only	2	28	1	28	1.98	0.1 - 122.05	1
MCM4	PNoMet_only	3	27	3	26	0.96	0.12 - 7.87	1
RFNG	PNoMet_only	3	27	3	26	0.96	0.12 - 7.87	1
CR1L	PNoMet_only	4	26	3	26	1.33	0.2 - 9.97	1
TNFAIP6	PNoMet_only	2	28	2	27	0.96	0.07 - 14.19	1
LCTL	PNoMet_only	3	27	2	27	1.49	0.16 - 19.16	1
MRPS17	PNoMet_only	1	29	0	29	Inf	0.02 - Inf	1
CLCNKB	PNoMet_only	3	27	3	26	0.96	0.12 - 7.87	1
ANK2	PNoMet_only	14	16	13	16	1.08	0.34 - 3.39	1
ITGA5	PNoMet_only	5	25	5	24	0.96	0.19 - 4.76	1
