## Supplemental Table 2 for "Whole Exome and Transcriptome Sequencing of Stage-Matched, Outcome-Differentiated Cutaneous Squamous Cell Carcinoma Identifies Gene Expression Patterns Associated with Metastasis and Poor Outcomes"

### Sheet: Merged ID.all 75 samples in SCC
SampleID	MetNoMet	Tumor	MetNoMetColor	CtrlTumorColor
s_CSCC_303_T2a_B4	CTRL	CTRL
s_CSCC_331_T1.C_B4	CTRL	CTRL
s_CSCC_28C	CTRL	CTRL
s_CSCC_30C	CTRL	CTRL
s_CSCC_13	CTRL	CTRL
s_CSCC_15	CTRL	CTRL
s_CSCC_5	CTRL	CTRL
s_CSCC_9	CTRL	CTRL
s_CSCC_19	CTRL	CTRL
s_CSCC_301_T2b_B4	CTRL	CTRL
s_CSCC_323_T2b_B4	CTRL	CTRL
s_CSCC_339_T2b_B4	CTRL	CTRL
s_CSCC_374_T2b_B4	CTRL	CTRL
s_CSCC_24	CTRL	CTRL
s_CSCC_39C	CTRL	CTRL
s_CSCC_321_T2a_B4	CTRL	CTRL
s_CSCC_346_T3_B4	CTRL	CTRL
s_CSCC_10C	CTRL	CTRL
s_CSCC_367_T2a_B4	CTRL	CTRL
s_CSCC_42C	CTRL	CTRL
s_CSCC_17	CTRL	CTRL
s_CSCC_53C	CTRL	CTRL
s_109.T2a_B2	Met	Primary Tumor
s_CSCC_23	Met	Primary Tumor
s_CSCC_326_T3_B4	Met	Primary Tumor
s_CSCC_373_T2b_B4	Met	Primary Tumor
s_097.T2a_B2	Met	Primary Tumor
s_CSCC_331_T1.T_B4	Met	Primary Tumor
s_CSCC_335_T2a_B4	Met	Primary Tumor
s_CSCC_29	Met	Primary Tumor
s_085.T2a_B2	Met	Primary Tumor
s_072.T2b_B2	Met	Primary Tumor
s_073.T2a_B2	Met	Primary Tumor
s_CSCC_27	Met	Primary Tumor
s_CSCC_359_T2a_B4	Met	Primary Tumor
s_093.T2a_B2	Met	Primary Tumor
s_101.T2a_B2	Met	Primary Tumor
s_CSCC_349_T3_B4	Met	Primary Tumor
s_CSCC_39T	Met	Primary Tumor
s_CSCC_48	Met	Primary Tumor
s_CSCC_310_T2a_B4	Met	Primary Tumor
s_CSCC_42T	Met	Primary Tumor
s_CSCC_363_T2a_B4	Met	Primary Tumor
s_CSCC_52	Met	Primary Tumor
s_CSCC_306_T2a_B4	NoMet	Primary Tumor
s_167.T2a_B2	NoMet	Primary Tumor
s_171.T2a_B2	NoMet	Primary Tumor
s_CSCC_6	NoMet	Primary Tumor
s_203.T2b_B2	NoMet	Primary Tumor
s_153.T2a_B2	NoMet	Primary Tumor
s_165.T2a_B2	NoMet	Primary Tumor
s_201.T2b_B2	NoMet	Primary Tumor
s_151.T2a_B2	NoMet	Primary Tumor
s_157.T2a_2_B2	NoMet	Primary Tumor
s_159.T2a_B2	NoMet	Primary Tumor
s_CSCC_302_T2a_B4	NoMet	Primary Tumor
s_CSCC_304_T2b_B4	NoMet	Primary Tumor
s_CSCC_322_T2b_B4	NoMet	Primary Tumor
s_CSCC_16	NoMet	Primary Tumor
s_169.T2a_B2	NoMet	Primary Tumor
s_155.T2a_B2	NoMet	Primary Tumor
s_CSCC_4	NoMet	Primary Tumor
s_205.T2b_B2	NoMet	Primary Tumor
s_CSCC_320_T2a_B4	NoMet	Primary Tumor
s_200.T2b_B2	NoMet	Primary Tumor
s_CSCC_14	NoMet	Primary Tumor
s_CSCC_316_T2b_B4	NoMet	Primary Tumor
s_CSCC_338_T2b_B4	NoMet	Primary Tumor
s_CSCC_12	NoMet	Primary Tumor
s_CSCC_18	NoMet	Primary Tumor
s_163.T2a_B2	NoMet	Primary Tumor
s_CSCC_10T	NoMet	Primary Tumor
s_CSCC_308_T2b_B4	NoMet	Primary Tumor
s_CSCC_7	NoMet	Primary Tumor
s_CSCC_8	NoMet	Primary Tumor
